# Prevalence of Parkinson’s disease in Lagos, Southwestern Nigeria: a descriptive community-based study from the Transforming Parkinson’s Care in Africa (TraPCAf) project

**DOI:** 10.64898/2026.06.27.26356731

**Authors:** NU Okubadejo, OO Ojo, A Ogunyemi, OP Agabi, A Oyeleye, F Nwaokorie, R Anyanwu, D Ezuduemoih, O Ibode, S Chabiri, O Madueke, E Ikwenu, R Morton, SJ Urasa, MCJ Dekker, CL Dotchin, N Fothergill-Misbah, M Cham, A Akpalu, RW Walker, the TraPCAf consortium

**Author notes:** **CORRESPONDENCE** Njideka U. Okubadejo Neurology Unit, Department of Medicine, Faculty of Clinical Sciences, College of Medicine, University of Lagos, Lagos State, Nigeria. **DISCLOSURES**. NUO – honoraria and travel support (International Parkinson’s and Movement Disorders Society [MDS]); grants (Michael J Fox Foundation [MJFF], United Kingdom National Institute for Health and Care Research [UK NIHR). OOO – honoraria and travel support (MDS, MJFF), Grants (UK NIHR).

## Abstract

**Background:** The global burden of Parkinson’s disease (PD) has increased substantially over recent decades, driven by population ageing and rising age-standardized prevalence. In Africa, accurate estimates remain limited due to a lack of recent, methodologically robust population-based studies.

**Objectives:** To determine the current age-standardized and sex-specific prevalence rates of PD in Nigeria.

**Methods:** We conducted a 2-stage, cross-sectional population-based door-to-door survey among adults aged ≥18 years in two densely populated urban local government areas in Lagos State, Nigeria, between April 1, 2024 and January 31, 2025. The first stage involved a household census and screening for parkinsonism using a standardized screening tool. The second stage consisted of in-person clinical assessment and diagnostic confirmation by physicians using established clinical diagnostic criteria. Crude and age-standardized prevalence rates (to the World Health Organization World Standard and European Standard Populations) were calculated.

**Results:** 31,009 individuals (52.7% female) from 13,222 households were surveyed, and 70 persons were diagnosed with PD. The crude prevalence ratio was 225.7 per 100,000, with higher prevalence in males (53/14658, 361.6) than females (17/16,351, 104.0). The age-standardized prevalence rate (95% confidence interval) was 193 per 100,000 (150 –245) (females: 86 (50 – 137); males: 277 (207 – 362)), and increased with advancing age. The diagnostic gap (previously undiagnosed) was 60.0% (42/70). Treatment gap (never treated) was 44/70 (62.9%).

**Conclusions:** The age-standardized prevalence of PD is higher than previously reported in sub-Saharan Africa. These findings provide contemporary data to inform updated estimates of disease burden and support health systems planning.
