## Supplementary material for "Prevalence of Parkinson’s disease in Lagos, Southwestern Nigeria: a descriptive community-based study from the Transforming Parkinson’s Care in Africa (TraPCAf) project": TraPCAf Consortium

Country	First name	Surname	ORCiD	Affiliation	Email	Degree
Egypt	Ali	Shalash	0000-0001-7012-5907	Department of Neurology, Faculty of Medicine, Ain Shams University, Cairo, Egypt	ali_neuro@yahoo.com	PhD
	Mohamed	Essam	0000-0001-7841-4623	Department of Neurology, Faculty of Medicine, Ain Shams University, Cairo, Egypt	dmohamedesam@gmail.com	PhD
	Asmaa	Helmy	0000-0002-5348-2985	Department of Neurology, Faculty of Medicine, Ain Shams University, Cairo, Egypt	drasmaaahmedhelmy@gmail.com	PhD
	Yara	Salah	0009-0005-0273-3237	Department of Neurology, Faculty of Medicine, Ain Shams University, Cairo, Egypt	Yarasalahmahrann@gmail.com	MD
	Aya	Elkordi	0009-0004-4167-6194	Department of Neurology, Faculty of Medicine, Ain Shams University, Cairo, Egypt	Ayaabdelhamid@med.asu.edu.eg	MD
Ethiopia	Seid Ali	Gugssa	0000-0002-9514-6808	Department of Neurology, College of Health Sciences, Addis Ababa University, Addis Ababa, Ethiopia	neuroeth@yahoo.com	MD
	Seblewongel	Asmare Seyoum	0009-0000-4793-9902	Department of Neurology, College of Health Sciences, Addis Ababa University, Addis Ababa, Ethiopia	Seblewongel.Asmare@aau.edu.et	MD
	Yared	Zenebe Zewdw	0000-0002-6442-7148	Department of Neurology, College of Health Sciences, Addis Ababa University, Addis Ababa, Ethiopia	Yaredzene121@gmail.com	MD
	Tsehayneh	Kelemu	0009-0003-6656-8416	Department of Biochemistry, College of Health Sciences, Addis Ababa University, Addis Ababa, Ethiopia	Tkelemu_2005@yahoo.com	PhD
	Eskindir	Jembere	0000-0002-7891-9100	Institute of Education and Behavioral Sciences, Ambo University, Ambo, Ethiopia	eskindir.jembere@ambou.edu.et	PhD
	Samuel Zerihun	Tsefaye	0009-0004-6016-7221	Department of Biochemistry, College of Health Sciences, Addis Ababa University, Addis Ababa, Ethiopia	samiyzerihun21@gmail.com	MD
Kenya - Nairobi	Dilraj	Sokhi	0000-0002-8819-0851	Department of Medicine, The Aga Khan University, Nairobi, Kenya	dilraj.sokhi@aku.edu	FRCP
	Jamila	Nambafu	0009-0003-2338-502X	Department of Medicine, The Aga Khan University, Nairobi, Kenya	jamila.nambafu@aku.edu	MMed
	Juzar	Hooker	0000-0001-7057-1843	Aga Khan University Hospital, Nairobi, Kenya	juzar.hooker@aku.edu	MMed
	Sylvia	Mwamba	0009-0000-3101-2803	KEMRI-Wellcome Trust Research Programme, Kilifi, Kenya	Smwamba@kemri-wellcome.org	RN
	Martha	Pambo	0009-0005-7167-6897	Department of Medicine, The Aga Khan University, Nairobi, Kenya	Martha.Pambo@aku.edu	BSc
	Brenda	Mghendi	0009-0008-8001-1557	Department of Medicine, The Aga Khan University, Nairobi, Kenya	bmghendi36@gmail.com	BSc
	Millicent	Parsimei	0009-0001-0823-0498	Department of Medicine, The Aga Khan University, Nairobi, Kenya	millicent.parsimei@aku.edu	BSc
	Alfred	Githuka	0009-0005-6514-6742	Department of Pathology, The Aga Khan University, Nairobi, Kenya	Alfred.githuka@aku.edu	BSc
Kenya - Kilifi	Charles	Newton	0000-0002-6999-5507	KEMRI-Wellcome Trust Research Programme, Kilifi, Kenya and Department of Psychiatry, University of Oxford, UK	charles.newton@psych.ox.ac.uk	MD
	Symon	Kariuki	0000-0002-3934-5132	Research Division, Africa Population Health Research Center, Nairobi, Kenya	symonmkariuki@gmail.com	DPhil
	Mercy	Atieno	0000-0002-0783-8207	KEMRI-Wellcome Trust Research Programme, Kilifi, Kenya	MAtieno@kemri-wellcome.org	PhD
Ghana - Accra	Albert	Akpalu	0000-0002-4802-9852	University of Ghana Medical School, Korle Bu Teaching Hospital, Accra, Ghana	a_akpalu@yahoo.com	FRCP
	Ruth	Laryea	0000-0002-7963-6145	University of Ghana Medical School, Korle Bu Teaching Hospital, Accra, Ghana	pinaaki2005@gmail.com	MPhil
	David	Brodie-Mends	0000-0001-5310-9438	University of Ghana Medical School, Korle Bu Teaching Hospital, Accra, Ghana	David.mends@gmail.com	FWACP
	William	Kudzi	0000-0001-5734-0602	University of Ghana Medical School, Korle Bu Teaching Hospital, Accra, Ghana	wkudzi@gmail.com	PhD
	Freda	Dodd-Glover	0009-0009-9386-904X	University of Ghana Medical School, Korle Bu Teaching Hospital, Accra, Ghana	fadglover@gmail.com	FWACP
	Fiifi	Duodu	0000-0003-0510-1153	University of Ghana Medical School, Korle Bu Teaching Hospital, Accra, Ghana	duodufiifi@yahoo.com	MBChB
	Kodwo	Nkromah	0000-0002-7460-4814	University of Ghana Medical School, Korle Bu Teaching Hospital, Accra, Ghana	knkromah@yahoo.com	FGCPS
Ghana - Kumasi	Fred Stephen	Sarfo	0000-0001-7274-5093	Kwame Nkrumah University of Science & Technology, Kumasi, Ghana	Stephensarfo78@gmail.com	PhD
	Vida	Obese	0000-0002-1037-0510	Komfo Anokye Teaching Hospital, Kumasi, Ghana	nadwos@hotmail.com	FGCP
	Michael	Ampofo	0000-0001-7136-3966	Komfo Anokye Teaching Hospital, Kumasi, Ghana	Michaelampofo1@gmail.com	MPh
	Solomon	Gyabaah	0000-0002-5941-9733	Komfo Anokye Teaching Hospital, Kumasi, Ghana	Solomongyabaah53@gmail.com	MBBS
	Richard	Boateng	0000-0003-3599-9136	Komfo Anokye Teaching Hospital, Kumasi, Ghana	richardboateng166@gmail.com	Mphil
Ghana - Sogakope	Momodou	Cham	0000-0003-0464-1449	Richard Novati Catholic Hospital, Sogakope, Ghana	modoufa@gmail.com	MD
	Stephen	Deh	0009-0003-3966-9422	Richard Novati Catholic Hospital, Sogakope, Ghana	dehkomla@gmail.com	MBChB
	Enoch	Agbenyegah	0009-0007-7439-0821	Richard Novati Catholic Hospital, Sogakope, Ghana	enochm19@gmail.com	BSc
	Elikem	Ame-Bruce	0009-0003-6131-2112	Richard Novati Catholic Hospital, Sogakope, Ghana	elikembruce@gmail.com	BSc
	Mary Wetani	Agoriwo	0000-0003-1564-6800	School of Allied Health Sciences, University of Health and Allied Sciences, Ho, Ghana	magoriwo@uhas.edu.gh	PhD
Nigeria	Njideka	Okubadejo	0000-0003-2975-8803	College of Medicine, University of Lagos, Idi Araba, Lagos State, Nigeria	nokubadejo@unilag.edu.ng	MD
	Oluwadamilola	Ojo	0000-0001-6461-2653	College of Medicine, University of Lagos, Idi Araba, Lagos State, Nigeria	oluojo@unilag.edu.ng	MD
	Francisca	Nwaokorie	0000-0003-4600-478X	College of Medicine, University of Lagos, Idi Araba, Lagos State, Nigeria	fnwaokorie@unilag.edu.ng	PhD
	Osigwe	Agabi	0000- 0002-3084-6918	College of Medicine, University of Lagos, Idi Araba, Lagos State, Nigeria	oagabi@unilag.edu.ng	FMCP
	Roosevelt	Anyanwu	0000-0002-6748-9379	College of Medicine, University of Lagos, Idi Araba, Lagos State, Nigeria	ranyanwu@unilag.edu.ng	MBChB
	Ayodapo	Oyeleye	0009-0001-6681-5208	Center for Neurological Sciences, Research and Training, University of Lagos, Nigeria	ayodapooyeleye@gmail.com	MBBS
South Africa	Ferzana Hassan	Amod	0000-0003-4545-8704	Department of Neurology, University of KwaZulu-Natal, Durban, South Africa	amodf@ukzn.ac.za	MBBCh
Tanzania - Moshi	Declare	Mushi	0000-0003-4742-9376	Kilimanjaro Christian Medical Centre University, Moshi, Tanzania	Declare.mushi@kcmcu.ac.tz	PhD
	Jane	Rogathi	0000-0002-1457-3155	Kilimanjaro Christian Medical Centre University, Moshi, Tanzania	jane.rogathi@kcmcu.ac.tz	PhD
	Marieke	Dekker	0000-0003-4488-8198	Kilimanjaro Christian Medical Centre, Moshi, Tanzania	Marieke@zwets.com	PhD
	Sarah	Urasa	0000-0003-2590-7082	Kilimanjaro Christian Medical Centre University and Kilimanjaro Christian Medical Centre, Moshi, Tanzania	sarahurasa@gmail.com	MMed
	Jojet	Josephat	0000-0002-3570-1224	Kilimanjaro Christian Medical Centre University and Kilimanjaro Christian Medical Centre, Moshi, Tanzania	Jojetjosephat@gmail.com	MD
Tanzania - Dar	Brighton	Mushengezi	0009-0001-9357-4796	Muhimbili Mloganzila Hospital, Dar es Salaam, Tanzania	drbrighton@hotmail.com	MD
	Kigocha	Okengo	0000-0003-2615-9274	Muhimbili National Hospital, Dar es Salaam, Tanzania	Okigocha@yahoo.com	MMed
Italy	Roberto	Cilia	0000-0002-1990-1939	Parkinson and Movement Disorders Unit, Fondazione IRCCS Istituto Neurologico Carlo Besta, Milan, Italy	Roberto.cilia@gmail.com	MD
UK	Richard	Walker	0000-0003-3155-122x	Northumbria Healthcare NHS Foundation Trust and Population Health Sciences Institute, Faculty of Medical Sciences, Newcastle University, Newcastle upon Tyne, UK	Richard.walker@nhct.nhs.uk	MD
	Natasha	Fothergill-Misbah	0000-0002-1192-6250	Population Health Sciences Institute, Faculty of Medical Sciences, Newcastle University, Newcastle upon Tyne, UK	Tash.fothergil-misbah@newcastle.ac.uk	PhD
	Catherine	Dotchin	0000-0002-3046-4768	Translational and Clinical Research Institute, Faculty of Medical Sciences, Newcastle University, Newcastle upon Tyne, UK	Catherine.Dotchin@newcastle.ac.uk	MD
	Matthew	Breckons	0000-0003-3057-6767	Population Health Sciences Institute, Faculty of Medical Sciences, Newcastle University, Newcastle upon Tyne, UK	matthew.breckons@newcastle.ac.uk	PhD
	Silvia	del-Din	0000-0003-1154-4751	Translational and Clinical Research Institute, Faculty of Medical Sciences and National Institute for Health and Care Research (NIHR) Newcastle Biomedical Research Centre (BRC), Newcastle University, Newcastle upon Tyne, UK	silvia.del-din@newcastle.ac.uk	PhD
	Lynn	Rochester	0000-0001-5774-9272	Translational and Clinical Research Institute, Faculty of Medical Sciences and National Institute for Health and Care Research (NIHR) Newcastle Biomedical Research Centre (BRC), Newcastle University, Newcastle upon Tyne, UK	lynn.rochester@newcastle.ac.uk	PhD
	Laura	Ternent	0000-0001-7056-298X	Population Health Sciences Institute, Faculty of Medical Sciences, Newcastle University, Newcastle upon Tyne, UK	laura.ternent@newcastle.ac.uk	PhD
	Richard	Morton	0000-0001-9145-7046	Northumbria Healthcare NHS Foundation Trust and Population Health Sciences Institute, Faculty of Medical Sciences, Newcastle University, Newcastle upon Tyne, UK	Richard.morton@nhct.nhs.uk	MRCP
	Omotola	Thomas	0000-0003-1352-4287	Parkinson's Africa, London, UK	omotola@parkinsonsafrica.org	MSc
	Henry	Houlden	0000-0002-2866-7777	University College London, Institute of Neurology, London, United Kingdom	h.houlden@ucl.ac.uk	PhD
	Yasin	Okkaoglu	0000-0002-8702-3074	Population Health Sciences Institute, Faculty of Medical Sciences, Newcastle University, Newcastle upon Tyne, UK	yasin.okkaoglu@newcastle.ac.uk	PhD
	Jeremie	Nsengimana	0000-0002-3603-4208	Population Health Sciences Institute, Faculty of Medical Sciences, Newcastle University, Newcastle upon Tyne, UK	jeremie.nsengimana@newcastle.ac.uk	PhD
